# A National Multicenter Evaluation of the Clinical Utility of Optical Genome Mapping for Assessment of Genomic Aberrations in Acute Myeloid Leukemia

**DOI:** 10.1101/2020.11.07.20227728

**Authors:** Brynn Levy, Linda B. Baughn, Scott Chartrand, Brandon LaBarge, David Claxton, Alan Lennon, Yassmine Akkari, Claudia Cujar, Ravindra Kolhe, Kate Kroeger, Beth Pitel, Nikhil Sahajpal, Malini Sathanoori, George Vlad, Lijun Zhang, Min Fang, Rashmi Kanagal-Shamanna, James Broach

## Abstract

Detection of hallmark genomic aberrations in acute myeloid leukemia (AML) is essential for prognosis and patient management. Clinical practice guidelines for identifying such structural variants (SVs), established by the World Health Organization (WHO), European Leukemia Net (ELN) and National Comprehensive Cancer Network (NCCN), rely substantially on cytogenetic/cytogenomic techniques such as karyotyping, fluorescence *in situ* hybridization (FISH) or chromosomal microarray analysis (CMA). However, these techniques are limited by the need for skilled personnel as well as significant time and labor, making them cost-prohibitive for some patients. Optical genome mapping (OGM) addresses these limitations and allows for the accurate identification of clinically significant SVs using a novel, high throughput, inexpensive methodology. In a single assay, OGM offers a significantly higher resolution than karyotyping with comprehensive genome-wide analysis comparable to CMA and the added unique ability to detect balanced SVs that are missed by microarray. Here, we report the performance of OGM in a cohort of 100 AML cases, which were previously characterized by karyotype alone or karyotype and FISH. CMA was performed as an additional test in some cases. OGM identified all the clinically relevant SVs and CNVs reported by these standard cytogenetic methods. Moreover, OGM identified clinically relevant SVs in 11% of cases that had been missed by the routine methods. In 24% of cases, OGM refined the underlying genomic structure reported by traditional cytogenomic testing (13%), identified additional clinically relevant variants (7%) or both (4%). Three of 48 (6.25%) cases reported with normal karyotypes were shown to have cryptic translocations involving gene fusions. Two of these cases included fusion between *NSD1-NUP98*. Based on the comprehensive genomic profiling of the AML patients in this multi-institutional study, we recommend that OGM be considered as a first-line test for detection and identification of clinically relevant SVs.
