## Supplementary Table S2 for "A National Multicenter Evaluation of the Clinical Utility of Optical Genome Mapping for Assessment of Genomic Aberrations in Acute Myeloid Leukemia"

### Sheet: AML_FISH_targets
Region/SV	Targets	Alternate targets
t(1;3)(p36;q21)	PRDM16/RPN1
t(1;22)	RBM15/MKL1
3q26	EVI1 (MECOM)
inv(3)	RPN1/MECOM
t(3;3)	RPN1/MECOM
t(3;5)(q25.32;q35.1)	MLF1/NPM1
t(4;11)(q21.3;q23.3)	AFF1/KMT2A	AFF1/MLL
t(3;21)(q26.2;q22)	MECOM/RUNX1
-5/5q-	D5S630/EGR1	5p15, 5q31, 5q33
t(5;11)(q35.3;p15.4)	NSD1/NUP98
t(6;9)(p22.3;q34.13)	DEK/NUP214
t(6;11)(q27;q23.3)	AFDN/KMT2A	MLLT4/MLL
-7/7q-	D7S486/D7Z1	Cen 7, 7q22, 7q31
t(7;11)(p15.2;p15.4)	HOXA9/NUP98
+8	D8Z2/MYC	Cen 8
t(8;21)(q21.3;q22.12)	RUNX1T1/RUNX1	ETO/AML1
t(8;16)(p11.21;p13.3)	KAT6A/CREBBP	MYST3/CREBBP
t(9;11)(p21.3;q23.3)	MLLT3/KMT2A
t(9;11)(p22.3;p15.4)	PSIP1/NUP98
t(9;22)(q34.12;q11.23)	BCR/ABL1
t(10;11)(p12.31;q23.3)	MLLT10/KMT2A
11p15.4	NUP98
11q23	MLL (KMT2A)
t(11;16)	CREBBP
t(11;16)(q23;p13.3)	MLL/CREBBP
t(11;19)(q23.3;p13.1)	ELL/KMT2A
t(11;19)(q23.3;p13.3)	MLLT1/KMT2A
t(11;12)(p15.4;p13.33)	NUP98/KDM5A
t(11;18)(p15.4;q12.3)	NUP98/SETBP1
13q-	D13S319/LAMP1
t(15;17)(q24.1;q21.2)	PML/RARA
inv(16)	MYH11/CBFB
t(16;16)	CBFB
17p-	TP53/D17Z1
t(17;var)( q21;?)	5'RARA/3'RARA
20q-	D20S108/20qter	20q12/20qter

### Sheet: AML_genes
Clinical Genes
ABL1
AFF1
AML1
ANKRD26
ASXL1
BCR
BCOR
BCORL1
CALR
CBFB
CBL
CBLB
CBLC
CEBPA
CREBBP
CSF3R
CUX1
D13S319
D17Z1
D20S108
D5S630
D7S486
D7Z1
D8Z2
DDX41
DNMT3A
DEK
EGR1
ELL
ETO
ETV6
ETNK1
EVI1
EZH2
FLT
FLT3
GATA2
GNAS
HOXA9
IDH1
IDH2
JAK2
KIT
KMT2A
KRAS
LAMP1
LUC7L2
MECOM
MKL1
MLF1
MLL
MLLT1
MLLT10
MLLT3
MLLT4
MLTT4
MPL
MYC
MYH11
NF1
NPM1
NRAS
NUP214
NUP98
PHF6
PIGA
PML
PML-RARA
PPM1D
PRDM16
PTPN11
RAD21
RARA
RBM15
RPN1
RUNX1
RUNX1T1
SAMD9
SAMD9L
SETBP1
SF3B1
SH2B3
SMC3
SMC1A
SRSF2
STAG2
SRP72
TERC
TERT
TET2
TP53
U2AF1
U2AF2
WT1
ZRSF2
